# Identification of a Novel *Plasmodium falciparum Kelch13* A676T Variant and high Chloroquine and Sulfadoxine-Pyrimethamine Resistance in Cibitoke, Burundi

**DOI:** 10.1101/2025.06.22.25330092

**Authors:** Tolulope Kayode, David Niyukuri, Aurel Holzschuh, Gustavo Da Silva, Tiffany Huwe, Anita Lerch, Joseph Nyandwi, Cristian Koepfli

## Abstract

Antimalarial resistance, including reduced susceptibility to artemisinin-based combination therapies, is increasing in Africa. 157 *P. falciparum* isolates from Cibitoke, Burundi, were sequenced for ten resistance markers (including background loci associated with *kelch13*-mediated artemisinin partial resistance) using Nanopore sequencing. *Plasmepsin*-2 and *pfmdr1* copy number variations were assessed by digital PCR. No validated *pfkelch13* mutations linked to artemisinin partial resistance were detected. A novel *pfkelch13* mutation, A676T, was identified in one isolate, adjacent to the validated A675V mutation reported in neighboring East African countries. Mutant alleles were observed at several background loci previously implicated in artemisinin resistance in Southeast Asia, including *pffd* D193Y (7.0%), *pfmdr2* I492V (31.8%), *pfatg18* T38I (3.2%), and *pfarps10* V127M/D128H (2.6%), while *pfpx1* (C1484F) and *pfmdr2* (T484I) remained wild type. However, their functional role in Africa remains uncertain. Sulfadoxine-pyrimethamine (SP) resistance was widespread. In single-clone infections, the quintuple *pfdhfr/pfdhps* haplotype predominated (59.6%). Chloroquine resistance–associated *pfcrt* IET triple mutant haplotypes at codons 74-76 were detected in 94.3% of isolates. *pfmdr1* haplotypes defined by codons 86, 184, and 1246 were dominated by NYD (56.3%) and NFD (40.4%). No *pfpm2* duplications were observed, while *pfmdr1* copy number amplification was rare (1.8%). These findings reveal a high prevalence of mutations associated with SP resistance, posing a threat to the efficacy of intermittent preventive treatment in pregnancy and seasonal malaria chemoprevention in Burundi. The identification of the *pfkelch13* A676T variant highlights the importance of continued genomic surveillance. However, the role of this mutation in artemisinin resistance remains to be determined.
