## Supplementary Tables for "Identification of a Novel *Plasmodium falciparum Kelch13* A676T Variant and high Chloroquine and Sulfadoxine-Pyrimethamine Resistance in Cibitoke, Burundi"

### Sheet: Table S1
SUPPLEMENTARY TABLE 1: Primer sequences and Target codons for amplicon sequencing
Gene	Gene name	Forward (5’-3’)*	Reverse (5’-3’)*	Target Codon(s)
arps10	apicoplast ribosomal protein S10	GTTTATTGTAGCAGGCCCAATTC	CACTGATAAGAAATTTACAACTGGAAGG	V127M, D128H
Px1	phosphoinositide-binding protein	AGAAGAAGCTCCTACAATGAAA	TTCTGTCGAGGATAACAATTCA	C1484F
fd	ferredoxin	CCCATTTCAATCATATCCATACCAA	AGTCGAAGGAGAAGTAGATAATGATG	D193Y
atg18	Autophagy-Related Protein	TCGGTATAACATTTCGGCTAAGT	TGTGTATGGCTAATGAGAAAGGT	T38I
mdr2_t96	multidrug resistance protein 2	TTTTCTCCACTTTGTAATTTTTATTGTTG	GGGTGGTATCATGAGAATAGTTG	T484I, I492V
mdr1_t34	multidrug resistance protein 1	AAATGTTTACCTGCACAACATAGAAA	GATGTAATTACATCCATACAATAACTTG	N86Y
mdr1_t35	multidrug resistance protein 1	GAACAAGTGAGTTCAGGAATTGG	TTTCTTATTACATATGACACCACAAAC	Y184F
mdr1_t36	multidrug resistance protein 1	GTAAATGCAGCTTTATGGGGAT	GAAGGATCCAAACCAATAGGC	S1034T/C, N1042D
mdr1_t37	multidrug resistance protein 1	CCAATCTGGATCTGCAGAAGA	ACATGGGTTCTTGACTAACTATTG	F1226Y, D1246Y
dhps_t49	Dihydropteroate synthase	GGTGCTAGTGTTATAGATATAGGTGG	ACAGGTACTACTAAATCTCTTTCAC	S436A/F, A437G
dhps_t50	Dihydropteroate synthase	AAAAGAGGAAATCCACATACAATGG	ATTTATTACAACATTTTGATCATTCATGC	K540E, A581G, A613T/S
dhfr_t25	dihydrofolate reductase	CTAGGAAATAAAGGAGTATTACCATG	AATATAACATTTATCCTATTGCTTAAAGG	N51I, C59R, S108N
dhfr_t26	dihydrofolate reductase	TGTTTATATCATTAACAAAGTTGAAGATC	ACATCGCTAACAGAAATAATTTGATAC	I164L
crt_t11	chloroquine resistance transporter	GGAGGTTCTTGTCTTGGTAAATG	TGGTAGGTGGAATAGATTCTCTTAT	M74I, N75E, K76T, T93S, H97L
crt_t12	chloroquine resistance transporter	CCATATAATTTTTCATTTTC	GTTCTCTTACAACATCAC	M343L, C350R, G353V, I356T
k13_t20	kelch13	CTTAAACGATCATACACCTCAGTTTC	GCCTTGTTGAAAGAAGCAGAAT	400-499
k13_t21	kelch13	AAGGCTTTATTTGAAACTGAGGTGT	TCTCTCACCATTAGTTCCACCAA	500-599
k13_t22	kelch13	GCTGCCATTCATTTGTATCTGG	TTGGTGGAACTAATGGTGAGAG	600-699
K12_t23+	kelch13	GCCTTGTTGAAAGAAGCAGAAT	GCTGCCATTCATTTGTATCTGG	400-699
+primer was used for confirmation of K13 SNPs detected in original sequencing run (Annealing temperature was 52.0oC).

### Sheet: Table S2
SUPPLEMENTARY TABLE 2: Primer pool mixes for amplicon sequencing
Gene	bp (Amplicon)	Stock Conc.	Volume/ μL*
Primer Mix 1 (PM1) Annealing Temp 58oC
dhfr_t25	269	1000μM	1.5μL
dhfr_t26	255	1000μM	1.5μL
dhps_t49	92	1000μM	1.0μL
dhps_t50	289	1000μM	1.5μL
k13_t21	285	1000μM	1.5μL
mdr1_t36	78	1000μM	1.0μL
mdr1_t37	134	1000μM	1.0μL
mdr1_t34	227	1000μM	1.5μL
Primer Mix 2 (PM2) Annealing Temp 62oC
mdr2_t96	216	1000μM	1.5μL
fd	262	1000μM	1.5μL
atg18	222	1000μM	1.0μL
crt_t11	311	1000μM	1.3 μL
px1	208	1000μM	1.5μL
Primer Mix 3 (PM3) Annealing Temp 51oC
mdr1_t35	177	1000μM	1.5μL
k13_t20	250	1000μM	1.5μL
k13_t22	290	1000μM	1.5μL
arps10	426	1000μM	2.5μL
crt_t12	339	1000μM	3.0μL
*Add for forward and reverse primers and make up to 100μl with PCR-grade water

### Sheet: Table S3
SUPPLEMENTARY TABLE 3.1: Primer pool mixes for multiplex PCR to amplify three overlapping regions spanning codons 400–699
Gene	bp (Amplicon)	Stock Conc.	Volume/ μL*
Primer Mix 1 (PM1) Annealing Temp 58oC
k13_t21	285	1000μM	1.5μL
k13_t20	250	1000μM	1.5μL
k13_t22	290	1000μM	1.5μL
*Add for forward and reverse primers and make up to 100μl with PCR-grade water
SUPPLEMENTARY TABLE 3.2: PCR master mix composition*
Reagent	Conc	Final Conc.	Volume per Rxn.
PCR-Grade water			14.25µl
5X KAPA HiFi Buffer	5x	1x	5
10 mM KAPA dNTP Mix	10mM	0.3mM	0.75
Primer pool			0.5µl
HiFi HotStart DNA Polymerase	1U/µl	0.5U	0.5µl
DNA Template			4
Total			25
* The same reaction composition was used to amplify a single long-range amplicon covering codons 400–699 of the pfk13 gene using primer set t23
SUPPLEMENTARY TABLE 3.3: PCR cycling condition
Step	Temperature (°C)	Duration
Initial denaturation	95	3 mins
Denaturation	98	15 sec
Annealing 1	58	15 sec
Annealing 2	51	15 sec
Extension	72	30 sec
Number of cycles		35 cycles
Final Extention	72	2 mins
SUPPLEMENTARY TABLE 3.4: PCR cycling condition for K13 primer t26
Step	Temperature (°C)	Duration
Initial denaturation	95	3 mins
Denaturation	98	15 sec
Annealing 1	52	15 sec
Extension	72	30 sec
Number of cycles		35 cycles
Final Extention	72	2 mins

### Sheet: Table S4
SUPPLEMENTARY TABLE 4. Primer and probe sequences for Copy Number Variation assay with Digital PCR
Gene	Forward (5’-3’)	Reverse (5’-3’)	Target Codon(s)
Plasmepsin-II	ATGGTGATGCAGAAGTTGGA	AACATCCTGCAGTTGTACATTTAAC	FAM-CAGGATCTGCTAATTTATGGGTCCCA-BHQ1
Mdr1	TGCATCTATAAAACGATCAGACAAA	TCGTGTGTTCCATGTGACTGT	FAM-TTTAATAACCCTGATCGAAATGGAACCTTTG-BHQ1
β-tubulin	TGATGTGCGCAAGTGATCC	TCCTTTGTGGACATTCTTCCTC	HEX-TAGCACATGCCGTTAAATATCTTCCATGTCT-BHQ1

### Sheet: Table S5
Supplementary Table S5. Comprehensive overview of sequencing outcomes: haplotype profiles, and mutation detection across targeted resistance loci.
Sample ID	Parasite Density	Pfcrt_M74I_N75E_K76T	Pfcrt_T93S_H97Y/L	Pfcrt_M343L_C350R_G353V_I356T/L	dhfr_N51I_C59R_S108N	dhfr_I164L	dhps_S436A/F_A437G	dhps_K540E_A581G_A613T/S	mdr1_N86Y	mdr1_Y184F	mdr1_F1226Y_D1246Y	mdr1_S1034T/C_N1042D	mdr2_T484I_I492V	fd_D193Y	arps10_V127M_D128H	atg18_T81I	K13_P441L_C469Y_A481V_Y493H	K13_R515K_R561H_C580Y	E612D_A675V_A676T	PX1_C1484F
BND-C-0007	309908	IET	TH	MCGI	IRN	I	SG	KAA	Y	Y	F D	S N	TI	Y	VD	T	PCAY	RRC	EAA	C
BND-C-0049	65889	M/I N/E K/T	T H/L	MCGI	I C/R N	I	SG	E A/G A	N	F	F D	S N	TV	Y	VD	T	PCAY	RRC	EAA	C
BND-C-0072	58048.2	M/I N/E K/T	TH	MCGI	IRN	I	SG	E A/G A	N	F	F D	S N	T I/V	D	VD	T	PCAY	RRC	EAA	C
BND-C-0101	4255.83	IET	TH	MCGI	IRN	I	SG	EGA	N	Y	F D	S N	TI	Y	No reads	T	PCAY	RRC	EAA	C
BND-C-0113	4255.83	M/I N/E K/T	TH	MCGI	N/I C/R S/N	I	SG	K/E A/G A	N	Y/F	F D	S N/D	T I/V	Y	VD	T	PCAY	RRC	EAA	C
BND-C-0116	295565	M/I N/E K/T	TH	MCGI	I C/R N	I	S/A A/G	K/E A/G A	N/Y	Y/F	F D/Y	S N	TI	Y	VD	T	PCAY	RRC	EAA	C
BND-C-0122	4471.9	IET	TH	MCGI	IRN	I	SA	K/E A/G A	N	Y	F D	S N	TI	D	No reads	T/I	PCAY	RRC	EAA	C
BND-C-0154	816.361	MNK	TH	MCGI	IRN	I	SA	K/E AA	N	Y	F D	S N	TI	D	VD	T	PCAY	RRC	EAA	C
BND-C-0175	17554.5	M/I N/E K/T	TH	MCGI	IRN	I	SG	E A/G A	Y	Y	F D	S N	TI	D	No reads	T	PCAY	RRC	EAA	C
BND-C-0177	10401.4	IET	TH	MCGI	I C/R N	I	SG	EAA	N	Y	F D	S N	T I/V	D/Y	V/M D/H	T/I	PCAY	RRC	EAA	C
BND-C-0184	2475.95	M/I N/E K/T	TH	MCGI	IRN	I	SG	E A/G A	N/Y	Y/F	F D	S N/D	TV	D/Y	VD	T	PCAY	RRC	EAA	C
BND-C-0188	489.851	M/I N/E K/T	TH	MCGI	IRN	I	SG	EAA	N	Y	F D	S N	TI	D	VD	T	PCAY	RRC	EAA	C
BND-C-0189	966.046	IET	TH	MCGI	IRN	I	SG	EAA	N/Y	Y/F	F D	S N	T I/V	D/Y	VD	T	PCAY	RRC	EAA	C
BND-C-0205	1270.19	IET	TH	MCGI	IRN	I	SG	EAA	N	Y/F	F D	S N	T I/V	D/Y	VD	T	PCAY	RRC	EAA	C
BND-C-0230	182.586	IET	TH	MCGI	IRN	I	SG	EAA	N/Y	Y	F D	S N	T I/V	D	VD	T	PCAY	RRC	EAA	C
BND-C-0234	175.471	IET	TH	MCGI	I C/R N	I	S A/G	K/E A/G A	N/Y	Y	F D	S N	TI	D	VD	T	PCAY	RRC	EAA	C
BND-C-0239	996.565	M/I N/E K/T	TH	MCGI	IRN	I	SG	EAA	N	Y/F	F D	S N	T I/V	D/Y	VD	T	PCAY	RRC	EAA	C
BND-C-0243	2974.24	IET	TH	MCGI	IRN	I	S A/G	K/E AA	N	Y/F	F D	S N	T I/V	D	VD	T	PCAY	RRC	EAA	C
BND-C-0253	28624.8	M/I N/E K/T	TH	MCGI	N/I C/R S/N	I	SA/G	K/E AA	N	Y	F D	S N	TV	D	VD	T	PCAY	RRC	EAA	C
BND-C-0261	19576.6	M/I N/E K/T	TH	MCGI	I C/R N	I	SG	E A/G A	N	Y	F D	S N	TI	D	VD	T	PCAY	RRC	EAT	C
BND-C-0268	20106.3	M/I N/E K/T	TH	MCGT	IRN	I	SG	K/E A/G A	N	Y	F D	S/C N	TV	D/Y	VD	T	PCAY	RRC	EAA	C
BND-C-0270	545.088	M/I N/E K/T	TH	MCGI	I C/R N	I	SG	K/E A/G A	N/Y	Y/F	F D	S N	T I/V	D/Y	MH	T	PCAY	RRC	EAA	C
BND-C-0271	2211.76	IET	TH	MCGI	I C/R N	I	S A/G	K/E A/G A	N/Y	Y	F D/Y	S N	T I/V	D	VD	T	PCAY	RRC	EAA	C
BND-C-0272	3543.93	MNK	TH	MCGI	IRN	I	SG	E A/G A	N	F	F D	S N	T I/V	D/Y	VD	T	PCAY	RRC	EAA	C
BND-C-0280	998.142	IET	TH	MCGI	I C/R N	I	SG	EAA	N	Y/F	F D	S N	TV	D/Y	VD	T	PCAY	RRC	EAA	C
BND-C-0283	285.444	IET	TH	MCGI	IRN	I	SG	E A/G A	N	Y/F	F D	S N	TI	D/Y	VD	T	PCAY	RRC	EAA	C
BND-C-0297	854142	IET	TH	MCGI	I C/R N	I	SG	KAA	N	Y/F	F D	S N	T I/V	Y	VD	T	PCAY	RRC	EAA	C
BND-C-0299	116456	IET	TH	MCGI	IRN	I	AA	K/E A/G A	N	Y	F D	S N	T I/V	D	MH	T	PCAY	RRC	EAA	C
BND-C-0304	4967.96	IET	TH	MCGI	IRN	I	SG	EGA	N	F	F D	S N	TI	D	VD	T	PCAY	RRC	EAA	C
BND-C-0314	39696	IET	TH	MCGI	N/I C/R S/N	I	SG	EAA	N	Y	F D	S N	TI	D	VD	T	PCAY	RRC	EAA	C
BND-C-0324	505594	IET	TH	MCGI	IRN	I	SG	K/E A/G A	Y	Y	F D/Y	S N	T I/V	D	VD	T	PCAY	RRC	EAA	C
BND-C-0348	902.319	IET	TH	MCGI/T	IRN	I	SG	EAA	N	Y	F D	S N	TI	D	VD	T	PCAY	RRC	EAA	C
BND-C-0362	557.324	IET	TH	MCGI	IRN	I	SG	K/E AA	N	Y	F D	S N	TI	D	VD	T	PCAY	RRC	EAA	C
BND-C-0386	526.724	IET	TH	MCGI	IRN	I	S/AA/G	K/E AA	N	Y	F D	S N	TV	D	VD	T	PCAY	RRC	EAA	C
BND-C-0411	55918	IET	TH	MCGI	IRN	I	SG	E A/G A	N	F	F D	S N	TI	D	VD	T	PCAY	RRC	EAA	C
BND-C-0440	94448.7	IET	TH	MCGI	IRN	I	SG	EAA	N	Y	F D	S N	TI	D	VD	T	PCAY	RRC	EAA	C
BND-C-0453	6065.64	M/I N/E K/T	TH	MCGI	IRN	I	SG	EGA	N	F	F D	S N	TI	D	VD	T	PCAY	RRC	EAA	C
BND-C-0461	62433.5	IET	TH	MCGI	I C/R N	I	SG	E A/G A	N/Y	Y	F D	S N/D	T I/V	D/Y	VD	T	PCAY	RRC	EAA	C
BND-H-0001	372064	M/I N/E K/T	TH	MCGI	IRN	I	SG	EAA	N	F	F D	S N	T I/V	D/Y	VD	T	PCAY	RRC	EAA	C
BND-H-0004	360744	M/I N/E K/T	TH	MCGI	IRN	I	SG	E A/G A	N	F	F D	S N/D	TV	D/Y	VD	T	PCAY	RRC	EAA	C
BND-H-0005	108445	IET	TH	MCGT	IRN	I	SG	EAA	N	F	F D	S N	TI	D/Y	VD	T	PCAY	RRC	EAA	C
BND-H-0019	480863	M/I N/E K/T	TH	MCGI	I C/R N	I	SG	E A/G A	N	F	F D	S N	T I/V	D/Y	VD	T	PCAY	RRC	EAA	C
BND-H-0022	1.52813e+06	M/I N/E K/T	TH	MCGI	I C/R N	I	SG	KAA	N	Y/F	F D	S N/D	TI	D/Y	VD	T	PCAY	RRC	EAA	C
BND-H-0035	346090	IET	TH	MCGI	IRN	I	SG	KAA	N	F	F D	S N	TV	D	VD	T	PCAY	RRC	EAA	C
BND-H-0040	262365	IET	TH	MCGT	IRN	I	SG	K/E A/G A	N	Y/F	F D	S N	TI	D	VD	T	PCAY	RRC	EAA	C
BND-H-0042	877477	M/I N/E K/T	TH	MCGI	IRN	I	S A/G	K/E AA	N	Y/F	F D	S N	TI	D	VD	T	PCAY	RRC	EAA	C
BND-H-0044	21879.1	IET	TH	MCGI	IRN	I	SG	EAA	N	Y	F D	S N	TI	D	V/M D/H	T	PCAY	RRC	EAA	C
BND-H-0049	102526	IET	TH	MCGT	IRN	I	SG	E A/G A	N	Y	F D	S N	TI	D	VD	T	PCAY	RRC	EAA	C
BND-H-0054	28424.1	IET	TH	MCGI	IRN	I	SG	E A/G A	N	F	F D	S N	TI	D/Y	VD	T	PCAY	RRC	EAA	C
BND-H-0056	284.325	IET	TH	MCGI	IRN	I	SG	EAA	N	Y/F	F D	S N	TV	D/Y	VD	T	PCAY	RRC	EAA	C
BND-H-0063	109503	M/I N/E K/T	TH	MCGI	IRN	I	SG	EAA	N	Y/F	F D	S N	TV	D	VD	T	PCAY	RRC	EAA	C
BND-H-0066	273836	M/I N/E K/T	TH	MCGI	IRN	I	SG	KAA	N	Y	F D	S N	TI	D	VD	T	PCAY	RRC	EAA	C
BND-H-0069	208193	M/I N/E K/T	TH	MCGI	IRN	I	SG	E A/G A	N	Y/F	F D	S N	T I/V	D	VD	T	PCAY	RRC	EAA	C
BND-H-0090	476694	M/I N/E K/T	TH	MCGI	I C/R N	I	SG	E A/G A	N/Y	Y	F D	S N	TI	D/Y	VD	T	PCAY	RRC	EAA	C
BND-H-0092	314023	M/I N/E K/T	TH	MCGT	I C/R N	I	SG	E A/G A	N	F	F D	S N/D	T I/V	Y	VD	T	PCAY	RRC	EAA	C
BND-H-0096	472237	M/I N/E K/T	TH	MCGI	IRN	I	SG	K/E A/G A	N	Y/F	F D	S N	TI	D	VD	T	PCAY	RRC	EAA	C
BND-H-0100	133006	IET	TH	MCGI	IRN	I	SG	K/E AA	N	Y	F D	S N	T I/V	D/Y	VD	T	PCAY	RRC	EAA	C
BND-H-0108	21861.9	M/I N/E K/T	TH	MCGI	IRN	I	SG	EAA	N	Y	F D	S N	TI	D/Y	V/M D/H	T	PCAY	RRC	EAA	C
BND-H-0110	917243	M/I N/E K/T	TH	MCGI	IRN	I	SG	KAA	N	Y	F D	S N	TV	D	VD	T	PCAY	RRC	EAA	C
BND-H-0113	1.36436e+06	M/I N/E K/T	TH	MCGI	IRN	I	SG	E A/G A	N	F	F D	S N	TV	D	VD	T	PCAY	RRC	EAA	C
BND-H-0122	189147	IET	TH	MCGI	I C/R N	I	SG	E A/G A	N/Y	Y/F	F D	S N	T I/V	D/Y	VD	T/I	PCAY	RRC	EAA	C
BND-H-0124	54241.1	MNK	TH	MCGI	IRN	I	SG	EAA	N	Y	F D	S N	TI	D/Y	VD	T/I	PCAY	RRC	EAA	C
BND-H-0126	302231	IET	TH	MCGI	IRN	I	SG	KAA	N	F	F D	S N	TI	D	VD	T	PCAY	RRC	EAA	C
BND-H-0134	48604.4	IET	TH	MCGI	IRN	I	S A/G	K/E AA	N/Y	F	F D	S N	TI	D/Y	VD	T/I	PCAY	RRC	EAA	C
BND-H-0135	118992	IET	TH	MCGI	IRN	I	SG	E A/G A	N	Y	F D	S N	TI	D/Y	VD	T	PCAY	RRC	EAA	C
BND-H-0140	22965.6	M/I N/E K/T	TH	MCGI	IRN	I	SG	E A/G A	N	Y	F D	S N	TI	D	V/M D/H	T	PCAY	RRC	EAA	C
BND-H-0141	252476	IET	TH	MCGT	IRN	I	SA	K/E AA	N/Y	Y	F D	S N	TI	D	VD	T	PCAY	RRC	EAA	C
BND-H-0145	593632	IET	TH	MCGI	IRN	I	SG	E A/G A	N	F	F D	S N	TI	D	VD	T	PCAY	RRC	EAA	C
BND-H-0146	58764.5	IET	TH	MCGI	IRN	I	SG	E A/G A	N	Y	F D	S N	TV	D/Y	VD	T	PCAY	RRC	EAA	C
BND-H-0149	150601	IET	TH	MCGI	IRN	I	SG	EGA	N	F	F D	S N	TV	D	VD	T	PCAY	RRC	EAA	C
BND-H-0155	289134	IET	TH	MCGI	IRN	I	SG	KAA	N	F	F D	S N	TV	D	VD	T	PCAY	RRC	EAA	C
BND-H-0157	609340	IET	TH	MCGI	IC/RN	I	SG	EAA	N	Y	F D	S N	TV	D/Y	VD	T	PCAY	RRC	EAA	C
BND-H-0158	1.42894e+06	M/I N/E K/T	TH	MCGI	IRN	I	SG	K/E A/G A	N	F	F D	S N	TV	D	VD	T	PCAY	RRC	EAA	C
BND-H-0159	856628	M/I N/E K/T	TH	MCGI	IRN	I	SG	K/E A/G A	N	F	F D	S N	TV	D	VD	T	PCAY	RRC	EAA	C
BND-H-0160	90132.9	IET	TH	MCGI	IRN	I	SG	E A/G A	N	Y	F D	S N	TI	D/Y	VD	T	PCAY	RRC	EAA	C
BND-H-0163	52653.7	M/I N/E K/T	TH	MCGI	IRN	I	S A/G	K/E A/G A	N	Y/F	F D	S N	T I/V	D	V/M D/H	T	PCAY	RRC	EAA	C
BND-H-0169	146597	M/I N/E K/T	TH	MCGI	IRN	I	SG	E A/G A	N/Y	Y/F	F D	S N	T I/V	D	VD	T	PCAY	RRC	EAA	C
BND-H-0175	312294	IET	TH	MCGI	ICN	I	SG	KAA	N	Y	F D	S N	TV	D/Y	VD	T	PCAY	RRC	EAA	C
BND-H-0177	116246	IET	TH	MCGT	IRN	I	SG	EAA	N	F	F Y	S N	TI	D	VD	T	PCAY	RRC	EAA	C
BND-H-0186	90941.9	M/I N/E K/T	TH	MCGI	IRN	I	SG	E A/G A	N	Y/F	F D	S N	TI	D/Y	VD	T	PCAY	RRC	EAA	C
BND-H-0193	376895	M/I N/E K/T	TH	MCGI	IRN	I	SA	K/E AA	N	F	F D	S N	T I/V	D/Y	VD	T	PCAY	RRC	EAA	C
BND-H-0208	25852.3	M/I N/E K/T	TH	MCGI	I C/R N	I	SG	E A/G A	N	F	F D	S N	TI	D	V/M D/H	T	PCAY	RRC	EAA	C
BND-H-0210a	66365.6	MNK	TH	MCGI	IRN	I	SA	K/E A/G A	N	Y	F D	S N	TI	D	VD	T	PCAY	RRC	EAA	C
BND-H-0210b	89579.4	MNK	TH	MCGI	IRN	I	S A/G	K/E A A	N	Y	F D	S N	TV	D	VD	T	PCAY	RRC	EAA	C
BND-H-0213	47371.6	IET	TH	MCGI	IRN	I	SG	E A/G A	N	Y	F D	S N	TI	D/Y	V/M D/H	T/I	PCAY	RRC	EAA	C
BND-H-0214	311814	M/I N/E K/T	TH	MCGI	IRN	I	SG	KAA	N	F	F D	S N	TI	Y	VD	T	PCAY	RRC	EAA	C
BND-H-0215	1.0096e+06	M/I N/E K/T	TH	MCGI	IRN	I	S A/G	K/E A/G A	N	Y/F	F D	S N	TV	D	VD	T	PCAY	RRC	EAA	C
BND-H-0220	125348	M/I N/E K/T	TH	MCGI	IRN	I/L	SG	E A/G A	N/Y	Y/F	F D/Y	S N	TI	D/Y	VD	T	PCAY	RRC	EAA	C
BND-H-0221	5671.65	IET	TH	MCGI	IRN	I	SG	EAA	N	Y	F D	S N	TI	D	VD	T	PCAY	RRC	EAA	C
BND-H-0222	1.87651e+06	M/I N/E K/T	TH	MCGI	IRN	I	SG	KAA	N	Y/F	F D	S N	TV	D	VD	T	PCAY	RRC	EAA	C
BND-H-0226	201125	IET	TH	MCGI	IRN	I	SG	E A/G A	N	Y	F D	S N	TV	D	MH	T	PCAY	RRC	EAA	C
BND-H-0227	386498	IET	TH	MCGI	IRN	I	SG	KAA	N	F	F D	S N	TI	D/Y	VD	T	PCAY	RRC	EAA	C
BND-H-0233	2.01089e+06	M/I N/E K/T	TH	MCGI	IRN	I	SG	KAA	N	Y	F D	S N	TV	D	VD	T	PCAY	RRC	EAA	C
BND-H-0234	142424	IET	TH	MCGI	IRN	I	SG	EAA	N/Y	Y/F	F D	S N	TI	D/Y	VD	T	PCAY	RRC	EAA	C
BND-H-0235	43853	IET	TH	MCGT	IRN	I	SG	EAA	N	F	F D	S N	TI	D	V/M D/H	T	PCAY	RRC	EAA	C
BND-H-0236	26581.4	IET	TH	MCGT	IRN	I	SG	EAA	N	F	F D	S N	TI	D/Y	VD	T	PCAY	RRC	EAA	C
BND-H-0244	2405.14	MNK	TH	MCGI	IRN	I	SG	EGA	N	F	F D	S N	TI	D	VD	T	PCAY	RRC	EAA	C
BND-H-0245	101106	IET	TH	MCGI	IRN	I	SG	EAA	N	Y/F	F D	S/C N	TI	D/Y	VD	T	PCAY	RRC	EAA	C
BND-H-0247	9392.48	IET	TH	MCGI	I C/R N	I	SG	E A/G A	N	F	F D	S N	TV	D/Y	VD	T/I	PCAY	RRC	EAA	C
BND-H-0248	999134	M/I N/E K/T	TH	MCGI	IRN	I	SG	E A/G A	N	Y/F	F D	S N	TI	D	VD	T	PCAY	RRC	EAA	C
BND-H-0255	102718	M/I N/E K/T	TH	MCGI	IRN	I	SG	E A/G A	N	F	F D	S N/D	TI	D/Y	VD	T	PCAY	RRC	EAA	C
BND-H-0256	12176.8	IET	TH	MCGT	IRN	I	SG	EAA	N	Y	F D	S N/D	TI	D	VD	T/I	PCAY	RRC	EAA	C
BND-H-0262	11285.1	IET	TH	MCGI	IRN	I	S/A A/G	E A/G A	N	F	F D	S N	TV	D	VD	T/I	PCAY	RRC	EAA	C
BND-H-0268	396544	M/I N/E K/T	TH	MCGI	IRN	I	SG	EAA	N	Y/F	F D	S N	TV	D	VD	T	PCAY	RRC	EAA	C
BND-H-0271	2845.94	M/I N/E K/T	TH	MCGI	IRN	I	SG	EGA	N	Y	F D	S N	TI	D	VD	T	PCAY	RRC	EAA	C
BND-H-0272	5163.65	IET	TH	MCGI	IRN	I	S/A G	E A/G A	N	Y	F D	S N	TV	D/Y	V/M D/H	T	PCAY	RRC	EAA	C
BND-H-0273	174148	M/I N/E K/T	TH	MCGI	IRN	I	SA	K/E AA	N	Y	F D	S N	TV	D	VD	T	PCAY	RRC	EAA	C
BND-H-0274	162603	IET	TH	MCGI	IRN	I	SG	KAA	N	Y	F D	S N	TI	D	VD	T	PCAY	RRC	EAA	C
BND-H-0279	166231	M/I N/E K/T	TH	MCGI	ICN	I	SG	KAA	N	Y	F D	S N	T I/V	D/Y	VD	T	PCAY	RRC	EAA	C
BND-H-0284	609965	IET	TH	MCGI	IRN	I	SG	E A/G A	N	Y	F D	S N	TV	D/Y	VD	I	PCAY	RRC	EAA	C
BND-H-0287	639110	M/I N/E K/T	TH	MCGI	N/I C/R S/N	I	S A/G	K/E A/G A	N/Y	Y/F	F D	S N	T I/V	D/Y	VD	T	PCAY	RRC	EAA	C
BND-H-0290	177596	IET	TH	MCGI	IRN	I	SG	KAA	N	Y/F	F D	S N	TI	D	VD	I	PCAY	RRC	EAA	C
BND-H-0293	12418.3	IET	TH	MCGI	I C/R N	I	S A/G	K/E A/G A	N/Y	F	F D	S N	TV	D/Y	VD	T/I	PCAY	RRC	EAA	C
BND-H-0298	127280	IET	TH	MCGI	I C/R N	I	SG	E A/G A	N	Y/F	F D	S N	TI	D/Y	VD	T	PCAY	RRC	EAA	C
BND-H-0300	78611.8	IET	TH	MCGT	IRN	I	SG	EAA	N	Y	F D	S N	TI	D	VD	T	PCAY	RRC	EAA	C
BND-H-0303	95792.7	MNK	TH	MCGI	IRN	I	SG	EGA	N	Y	F D	S N	TV	D	VD	T	PCAY	RRC	EAA	C
BND-H-0308	20245.2	IET	TH	MCGI	IRN	I/L	S A/G	K/E A/G A	N/Y	Y/F	F D	S N	T I/V	D/Y	VD	T	PCAY	RRC	EAA	C
BND-H-0316	808032	IET	TH	MCGI	IRN	I	S A/G	K/E AA	N	F	F D	S N	T I/V	D	V/M D/H	T	PCAY	RRC	EAA	C
BND-H-0319	55297.5	MNK	TH	MCGI	IRN	I	SG	EAA	N	F	F D	S N	TI	D	VD	T	PCAY	RRC	EAA	C
BND-H-0326	418.43	M/I N/E K/T	TH	MCGI	IRN	I	SG	E A/G A	N	Y/F	F D	S N	TV	D	VD	T	PCAY	RRC	EAA	C
BND-H-0327	147522	IET	TH	MCGI	IRN	I	SG	EAA	N	Y/F	F D	S N	TV	D	VD	I	PCAY	RRC	EAA	C
BND-H-0328	42755.2	IET	TH	MCGI	IRN	I	SG	EAA	N	Y	F D	S N	TI	D	VD	T	PCAY	RRC	EAA	C
BND-H-0329	689.064	M/I N/E K/T	TH	MCGI	IRN	I	SG	EAA	N	Y	F D	S N	TV	D/Y	VD	T	PCAY	RRC	EAA	C
BND-H-0334	230108	M/I N/E K/T	TH	MCGI	I C/R N	I	S A/G	K/E AA	N	Y/F	F D	S N	T I/V	D/Y	VD	T	PCAY	RRC	EAA	C
BND-H-0338	8743.09	MNK	TH	MCGI	I C/R N	I	SG	EAA	N	Y/F	F D	S N	T I/V	D	VD	T	PCAY	RRC	EAA	C
BND-H-0341	550909	IET	TH	MCGI	IRN	I	S A/G	K/E A/G A	N/Y	Y/F	F D	S N	TV	D/Y	VD	T	PCAY	RRC	EAA	C
BND-H-0345	447118	IET	TH	MCGI	IRN	I	SG	EAA	N	Y/F	F D	S N	TI	D	VD	T	PCAY	RRC	EAA	C
BND-H-0347	1.75655e+06	M/I N/E K/T	TH	MCGI	IRN	I	SG	K/E A/G A	N	F	F D	S N/D	TI	Y	VD	T	PCAY	RRC	EAA	C
BND-H-0350	47506.3	IET	TH	MCGI	IRN	I	SG	E A/G A	N	Y	F D	S N	TI	D	VD	T	PCAY	RRC	EAA	C
BND-H-0352	326812	IET	TH	MCGI	IRN	I	SG	EAA	N	F	F D	S N	TI	D	VD	T	PCAY	RRC	EAA	C
BND-H-0354	400838	IET	TH	MCGI	IRN	I	SG	E A/G A	N	F	F D	S N	TI	D	VD	T	PCAY	RRC	EAA	C
BND-H-0355	45285.4	IET	TH	MCGI	IRN	I	SG	EAA	N	Y	F D	S N	TI	Y	VD	T/I	PCAY	RRC	EAA	C
BND-H-0356	31367.7	IET	TH	MCGI	IRN	I	SG	E A/G A	N	Y	F D	S N	TV	D	VD	T	PCAY	RRC	EAA	C
BND-H-0358	416731	IET	TH	MCGI	IRN	I	SG	E A/G A	N	Y/F	F D	S N	T I/V	D	VD	T	PCAY	RRC	EAA	C
BND-H-0360	16680.3	IET	TH	MCGT	IRN	I	SG	K/E A/G A	N	Y	F D	S N	TV	D/Y	V/M D/H	T/I	PCAY	RRC	EAA	C
BND-H-0361	12850.5	IET	TH	MCGI	IRN	I	SG	EAA	N	Y	F D	S N	TI	D/Y	VD	T/I	PCAY	RRC	EAA	C
BND-H-0362	162255	M/I N/E K/T	TH	MCGI	IRN	I	SG	E A/G A	N	Y	F D	S N	TI	D/Y	VD	T	PCAY	RRC	EAA	C
BND-H-0363	79853.8	IET	TH	MCGI	IRN	I	SA	K/E A/G A	N	F	F D	S N	TV	D/Y	VD	T	PCAY	RRC	EAA	C
BND-H-0365	100688	M/I N/E K/T	TH	MCGI	I C/R N	I	SG	EGA	N	F	F D	S N	TI	D/Y	VD	I	PCAY	RRC	EAA	C
BND-H-0369	80902	M/I N/E K/T	TH	MCGI	IRN	I	S A/G	K/E A/G A	N	Y/F	F D	S N	T I/V	D/Y	V/M D/H	T	PCAY	RRC	EAA	C
BND-H-0377	747842	M/I N/E K/T	TH	MCGI	IRN	I	SG	EAA	N	Y	F D	S N	TI	D/Y	MH	T	PCAY	RRC	EAA	C
BND-H-0379	355019	IET	TH	MCGI	IRN	I	SG	KAA	N	Y	F D	S N	TV	D/Y	VD	T	PCAY	RRC	EAA	C
BND-H-0380	109100	M/I N/E K/T	TH	MCGI	IRN	I	SG	K/E A/G A	N	Y/F	F D	S N	TV	D	VD	T	PCAY	RRC	EAA	C
BND-H-0381	649856	IET	TH	MCGI	I C/R N	I	SG	E A/G A	N	Y	F D	S N	TV	D	VD	T	PCAY	RRC	EAA	C
BND-H-0382	30109.2	IET	TH	MCGI	I C/R N	I	SG	EAA	N	F	F D	S N	TV	D	VD	T	PCAY	RRC	EAA	C
BND-H-0385	25539.2	IET	TH	MCGI	IRN	I	S/AG	EAA	N	No reads	F D	S N	TI	D	V/M D/H	T	PCAY	RRC	EAA	C
BND-H-0392	361086	M/I N/E K/T	TH	MCGI	I C/R N	I	SG	E A/G A	N	F	F D	S N	TV	D/Y	VD	T	PCAY	RRC	EAA	C
BND-H-0400	103875	IET	TH	MCGI	IRN	I	SG	EAA	N	F	F D	S/C N	TV	D	VD	I	PCAY	RRC	EAA	C
BND-H-0407	188274	IET	TH	MCGI	IRN	I	SG	E A/G A	N	F	F D	S N/D	TV	D/Y	VD	T	PCAY	RRC	EAA	C
BND-H-0409	563938	M/I N/E K/T	TH	MCGI	I C/R N	I	SG	EAA	N	Y	F D	S N	TV	D	VD	T	PCAY	RRC	EAA	C
BND-H-0411	444.044	IET	TH	MCGI	IRN	I	SG	EAA	N	Y	F D	S N	TI	D	VD	T	PCAY	RRC	EAA	C
BND-H-0422	479954	IET	TH	MCGI	IRN	I	SG	K/E A/G A	N	F	F D	S N	T I/V	D	VD	T	PCAY	RRC	EAA	C
BND-H-0425	111787	M/I N/E K/T	TH	MCGI	I C/R N	I	S A/G	E A/G A	N/Y	Y/F	F D	S N	TI	D/Y	VD	T	PCAY	RRC	EAA	C
BND-H-0427	205096	IET	TH	MCGI	I C/R N	I	SG	K/E AA	N	Y/F	F D	S N	TV	D/Y	VD	T	PCAY	RRC	EAA	C
BND-H-0428	721447	M/I N/E K/T	TH	MCGI	I C/R N	I	SG	E A/G A	N	Y	F D	S N	TV	D	VD	T	PCAY	RRC	EAA	C
BND-H-0436	385.431	IET	TH	MCGI	I C/R N	I	SA	KAA	N	Y	F D	S N	TI	D	V/M D/H	T	PCAY	RRC	EAA	C
BND-H-0437	82820	IET	TH	MCGI	IRN	I	SA	KAA	N	Y	F D	S N	TV	Y	VD	T	PCAY	RRC	EAA	C

### Sheet: Table S6
Gene	Codon	Haplotype ID	FASTA sequence*	Length
pfdhps	436-437	DR_dhps_436-437_MID1	AGAATCCTCTGGTCCTTTTGTTATACCTAATCCAAAAATTA	41
	436-437	DR_dhps_436-437_MID2	AGAATCCTCTGCTCCTTTTGTTATACCTAATCCAAAAATTA	41
	436-437	DR_dhps_436-437_MID3	AGAATCCGCTGCTCCTTTTGTTATACCTAATCCAAAAATTA	41
pfmdr1	1034-1042	DR_mdr1_1034-1042_MID1	TCAGTCAAAGCGCTCAATTATTTATTAATAGTTTT	35
	1034-1042	DR_mdr1_1034-1042_MID2	TGTGTCAAAGCGCTCAATTATTTATTAATAGTTTT	35
	1034-1042	DR_mdr1_1034-1042_MID3	TCAGTCAAAGCGCTCAATTATTTATTGATAGTTTT	35
* Due to GenBank’s minimum length requirement of 50 bp, these short sequences could not be deposited and are instead provided here for reference.

### Sheet: Table S7
Supplementary Table S7. Read depth across targeted resistance loci.
Sample ID	Pfcrt_M74I_N75E_K76T_T93S_H97Y/L	Pfcrt_M343L_C350R_G353V_I356T/L	dhfr_N51I_C59R_S108N	dhfr_I164L	dhps_S436A/F_A437G	dhps_K540E_A581G_A613T/S	mdr1_N86Y	mdr1_Y184F	mdr1_F1226Y_D1246Y	mdr1_S1034T/C_N1042D	mdr2_T484I_I492V	fd_D193Y	arps10_V127M_D128H	atg18_T81I	K13_P441L_C469Y_A481V_Y493H	K13_R515K_R561H_C580Y	E612D_A675V_A676T	PX1_C1484F
BND-C-0007	216	146	462	530	159	643	162	87	65	320	22	506	387	178	1421	867	3706	1405
BND-C-0049	458	40	566	615	337	825	699	278	199	209	4581	667	128	287	1949	1096	3217	1016
BND-C-0072	721	2560	1764	1757	339	2252	397	468	139	797	2149	1864	318	758	1279	522	4115	3034
BND-C-0101	1263	310	624	640	394	1564	365	50	271	319	117	1310	0	579	196	1564	972	1961
BND-C-0113	4619	224	1185	1398	653	2081	1434	697	605	1080	5047	700	3617	1211	1781	1208	4605	2026
BND-C-0116	586	568	880	925	501	1097	762	292	269	423	151	954	327	405	20	15	53	307
BND-C-0122	2836	435	584	849	394	1482	362	55	303	244	138	1519	0	379	132	1512	934	1963
BND-C-0154	1078	86	3199	6591	2688	10129	1247	231	1319	2564	284	8141	406	1497	931	8299	5707	1309
BND-C-0175	187	50	2885	4216	1179	4555	3250	87	1265	402	923	7513	0	3799	18	4357	52	1515
BND-C-0177	7016	225	771	1460	282	1352	262	73	250	263	493	2422	565	3086	482	1241	1691	641
BND-C-0184	2301	141	2324	3997	1657	8565	1729	363	1112	1202	493	5365	285	507	980	8423	5899	2703
BND-C-0188	1995	235	1132	2050	318	3409	394	511	384	1335	89	2379	221	307	148	3806	2003	1083
BND-C-0189	1421	153	2904	5115	1011	8108	1238	241	645	1041	224	5565	317	463	574	5894	4436	2002
BND-C-0205	4031	330	7512	9509	2628	17300	8889	1129	4186	798	3373	13013	164	1761	2052	13092	7910	1031
BND-C-0230	1530	144	1320	184	1019	3223	315	618	261	1812	150	221	267	214	310	6704	3131	1026
BND-C-0234	1654	185	1213	1313	477	4016	336	260	306	1643	78	2578	168	198	161	3966	2116	1076
BND-C-0239	1592	93	3612	1367	442	11011	3105	554	500	392	787	1412	72	429	1014	9535	5038	1190
BND-C-0243	1292	188	6095	454	2536	14076	3222	1431	1365	1153	1093	458	263	857	1699	14531	8236	3537
BND-C-0253	2898	50	3043	4493	777	3645	1795	486	667	429	311	318	424	2698	65	3822	320	1109
BND-C-0261	1008	339	1401	2711	180	1722	373	83	178	213	158	3367	295	1264	470	1386	416	717
BND-C-0268	508	339	920	1159	207	1422	333	231	77	557	5361	951	397	540	546	282	1853	3143
BND-C-0270	2673	135	2361	2913	344	6682	850	205	640	541	208	4627	335	8995	333	5551	3132	1937
BND-C-0271	3624	137	3259	3482	1427	9823	2951	446	1413	671	815	5248	12	628	709	7879	4466	1367
BND-C-0272	1271	367	629	520	452	1787	504	93	342	304	168	1450	85	1328	250	1783	1096	2098
BND-C-0280	1206	161	3587	1025	1760	13197	2780	895	1363	1776	754	407	209	607	2593	14951	9861	2895
BND-C-0283	1045	126	1392	1298	823	4742	493	251	481	3145	112	1718	68	226	678	5441	3886	1609
BND-C-0297	3214	671	744	944	402	1409	921	293	347	683	2832	433	2315	896	1039	867	2240	1056
BND-C-0299	153	69	421	574	108	591	74	98	32	815	417	521	207	266	1418	861	2801	6362
BND-C-0304	1111	1687	813	273	1389	1969	450	717	1277	597	1203	24	291	276	1031	9007	158	1632
BND-C-0314	1180	91	232	328	292	508	55	49	83	281	18	3743	437	997	372	1828	2024	83
BND-C-0324	3449	255	849	1135	241	1423	1270	414	522	629	1064	768	2432	983	1015	1092	50	1919
BND-C-0348	1402	161	2000	3691	496	6398	614	159	365	801	109	4807	253	346	414	4808	3246	1657
BND-C-0362	8830	303	948	1410	437	3584	372	357	248	1566	84	1962	262	2812	107	3469	1853	8095
BND-C-0386	3964	68	770	161	1398	1614	199	409	178	1308	80	128	186	297	407	5163	2615	9632
BND-C-0411	2107	50	2518	4637	489	3573	363	124	452	578	56	6508	389	1043	710	3104	2372	2391
BND-C-0440	388	244	908	1212	306	1608	198	258	57	1188	2419	1354	262	581	1093	569	2746	1385
BND-C-0453	1413	748	267	38	1092	799	104	1693	156	773	291	20	355	486	21	13423	55	1893
BND-C-0461	3359	50	3539	5504	894	4688	910	16	668	897	96	4914	419	703	85	3857	1121	2699
BND-H-0001	2806	1941	2091	2255	397	3062	812	572	392	605	667	2061	487	1428	2708	1521	6756	8814
BND-H-0004	1358	1298	1450	1858	651	1860	273	407	674	709	1285	1444	23	836	1701	933	3550	1251
BND-H-0005	365	98	413	574	128	707	114	69	56	485	494	1081	91	520	281	132	1438	4405
BND-H-0019	2335	197	558	743	249	1090	376	213	250	734	897	210	1667	788	258	582	879	8579
BND-H-0022	1665	858	2386	3277	521	5474	1472	942	608	3059	877	224	761	1865	3542	2340	2537	3505
BND-H-0035	878	61	391	414	91	1042	1035	121	157	322	910	1930	90	956	733	1102	2203	431
BND-H-0040	231	26	260	184	55	361	328	90	64	131	117	720	21	465	2024	435	4732	196
BND-H-0042	1647	731	1117	1494	153	2087	971	618	339	544	310	195	900	604	2783	1088	4381	2749
BND-H-0044	15	79	2430	4470	1167	3037	225	16	357	4169	30	4169	75	4635	194	3175	1384	1452
BND-H-0049	244	156	403	561	187	746	118	102	87	425	15	598	383	347	986	515	3508	7810
BND-H-0054	1989	50	1544	2606	338	2527	443	74	283	606	67	5187	17	1533	519	2459	2065	616
BND-H-0056	1085	235	100	220	445	3105	244	411	228	2055	69	328	208	238	200	4046	2368	2215
BND-H-0063	455	317	647	729	262	963	418	225	136	355	59	914	123	318	906	444	2885	3140
BND-H-0066	876	70	386	427	104	1094	941	113	168	512	241	2150	45	987	781	1305	2044	358
BND-H-0069	4127	1191	2244	2366	381	7300	8556	927	933	1212	1341	9874	345	3778	1473	5738	3572	1436
BND-H-0090	2912	714	751	987	237	1479	806	370	405	723	86	277	2062	895	2131	828	3385	2456
BND-H-0092	580	51	274	265	82	582	585	102	124	119	234	1256	35	652	641	738	4592	444
BND-H-0096	2446	694	623	654	1068	1092	2053	543	448	456	526	1306	199	555	11	859	22	4504
BND-H-0100	230	46	214	169	72	321	337	67	85	93	147	584	21	292	1224	359	2969	180
BND-H-0108	250	22	1355	2748	861	2012	242	27	11	131	39	131	148	345	269	65	21	72
BND-H-0110	1642	319	922	1354	224	2158	631	239	396	1401	62	94	799	619	805	1082	1811	2763
BND-H-0113	2334	65	1078	1608	340	2485	849	384	381	1402	100	151	1151	976	291	1402	762	2051
BND-H-0122	3254	376	1125	1209	328	3871	4110	411	575	745	937	5787	319	2470	1113	3733	423	1142
BND-H-0124	140	260	2089	2959	1152	2570	731	113	770	5810	182	5810	550	9823	371	3253	1708	1266
BND-H-0126	330	43	300	308	87	612	576	91	124	161	206	1147	39	665	1484	681	2500	294
BND-H-0134	52	98	1838	3215	1025	2467	417	49	443	5363	79	5636	617	4418	188	3286	1388	1716
BND-H-0135	608	179	378	539	92	1347	1430	137	168	221	285	1868	31	561	115	1282	529	358
BND-H-0140	1220	780	1527	3294	182	2992	243	344	201	491	31	4766	171	662	19	1774	50	1507
BND-H-0141	263	21	163	140	42	319	251	69	40	223	66	736	17	376	1485	309	3370	74
BND-H-0145	3648	4661	1637	2047	370	2097	695	449	384	613	98	2585	23	1998	24358	1278	19932	64
BND-H-0146	64	531	2620	4315	1459	3326	247	27	758	6581	46	6581	439	3794	126	4576	1373	3173
BND-H-0149	521	53	158	222	43	626	621	50	109	278	171	1544	74	392	389	1052	2142	166
BND-H-0155	662	78	423	439	100	1126	1133	184	138	277	253	1775	46	951	1256	1134	5625	449
BND-H-0157	2621	3392	1369	1497	272	1948	414	358	249	545	58	1452	213	1433	2371	906	4360	2226
BND-H-0158	2024	50	1142	1600	231	2294	1101	529	739	1142	149	199	1690	808	1027	1385	2261	3004
BND-H-0159	1768	306	1185	1723	739	2277	1146	921	491	1741	163	346	1560	686	1673	1266	3882	1237
BND-H-0160	182	55	421	537	125	686	90	101	35	407	667	456	173	172	27	167	155	1688
BND-H-0163	93	61	2250	3113	2436	3968	1637	303	951	5571	456	5571	893	7137	774	2953	3451	1284
BND-H-0169	926	175	1223	1064	126	3189	3631	416	393	426	838	3441	89	968	1074	2634	2969	1002
BND-H-0175	1022	172	660	596	154	2044	2249	233	296	390	449	2602	146	920	927	1850	1926	345
BND-H-0177	124	67	234	345	120	456	64	49	52	431	98	468	57	157	741	104	19	5233
BND-H-0186	288	196	602	713	170	916	109	135	104	561	12	749	338	361	878	295	3512	2357
BND-H-0193	4654	3343	2704	2464	341	6601	7457	929	968	561	1749	8241	246	3613	1098	6664	3090	2751
BND-H-0208	1429	50	900	1450	81	1453	446	96	117	70	76	3268	237	2293	261	1015	1068	667
BND-H-0210a	260	395	429	538	159	738	127	111	91	302	259	538	182	283	1480	855	4096	4850
BND-H-0210b	504	1135	3817	6312	2645	7030	2272	291	2320	10968	596	10968	804	6521	1057	5956	4993	3605
BND-H-0213	2860	437	685	1199	78	855	75	663	116	104	14	2467	217	1197	86	604	687	677
BND-H-0214	682	103	497	466	66	1601	1570	219	152	304	300	2591	51	956	1282	1572	3997	529
BND-H-0215	3207	405	1759	2281	417	3615	756	363	460	3669	108	222	900	1344	560	1904	2044	6598
BND-H-0220	398	315	720	855	213	1058	377	219	131	260	56	705	292	370	1209	781	2940	2707
BND-H-0221	1017	50	673	381	284	1554	465	89	251	194	126	1240	27	1648	675	1645	2166	78
BND-H-0222	2741	205	1668	2316	341	3786	1003	620	697	3669	146	164	1699	1337	591	2240	1402	6179
BND-H-0226	1707	208	882	705	111	2574	2697	277	278	451	450	3535	119	1260	2724	2050	4901	674
BND-H-0227	1925	244	873	1109	125	3393	3495	303	341	625	674	4900	165	2179	2082	3547	4957	1417
BND-H-0233	2556	107	1817	2503	368	3941	1457	1088	574	1027	204	266	2275	1098	663	1875	1785	4016
BND-H-0234	395	266	1040	1149	369	1500	258	261	117	749	42	974	602	550	472	169	1675	1221
BND-H-0235	29	195	1531	2695	676	1671	96	34	725	6105	11	6105	566	3582	360	3641	2412	2097
BND-H-0236	1539	107	836	1923	243	1217	59	16	178	4157	12	4151	414	1116	193	2204	1842	1605
BND-H-0244	3898	255	139	99	142	966	152	55	74	229	62	232	948	812	145	656	472	9068
BND-H-0245	201	85	395	621	198	676	77	76	59	802	13	686	368	307	1085	487	2728	4903
BND-H-0247	13	40	934	2031	454	1816	98	28	247	3920	25	3920	288	523	84	2229	1765	2062
BND-H-0248	2689	50	1741	2485	508	4057	1292	640	592	2400	134	258	2033	1042	421	1730	1571	5553
BND-H-0255	224	389	550	866	241	1111	127	142	92	1653	17	1019	390	468	438	305	1005	1002
BND-H-0256	31	55	1304	2707	568	2357	200	15	680	6054	52	6054	654	1937	119	3377	1996	2580
BND-H-0262	51	95	1765	3762	1198	3509	345	51	501	7641	50	7641	356	2973	415	2313	3538	2272
BND-H-0268	2634	1087	2537	2867	460	3363	875	753	530	750	123	2275	481	1829	4238	1859	9448	57
BND-H-0271	298	756	343	1237	170	936	90	106	104	836	19	269	804	282	876	2535	2628	682
BND-H-0272	2403	50	846	969	478	2916	592	14	423	384	168	1930	336	548	46	2365	26	124
BND-H-0273	1461	230	698	738	130	2384	2608	241	306	439	511	3929	143	1471	1980	2342	3687	770
BND-H-0274	1568	239	1091	329	320	2385	3050	530	460	183	935	2720	134	974	937	2383	996	1025
BND-H-0279	2170	896	721	724	141	2463	2530	271	277	322	593	3582	40	1540	2100	2463	3968	442
BND-H-0284	2798	956	2090	2657	383	2907	848	540	504	653	97	2189	391	1555	1399	1512	2294	8204
BND-H-0287	2804	1473	2225	2686	660	3043	1235	743	652	566	190	2477	375	1774	1951	2041	4074	1760
BND-H-0290	1721	207	1146	664	204	3786	3384	408	510	564	793	5308	108	1205	2958	3656	7300	1468
BND-H-0293	23	43	1357	2586	471	2216	142	27	522	5395	40	5395	121	2217	169	3101	2356	2235
BND-H-0298	294	216	760	834	305	1071	229	202	142	474	34	820	344	289	1410	841	2882	7780
BND-H-0300	128	2402	6959	10764	2835	9493	1705	103	2512	17858	328	17858	529	4879	802	8370	3030	6823
BND-H-0303	266	521	455	543	178	703	181	124	108	206	23	498	257	314	1210	576	3488	5779
BND-H-0308	17	13	3024	3786	2438	4086	1544	604	1613	7200	462	7200	251	6894	925	4927	3364	1144
BND-H-0316	2696	1487	2006	2168	383	2583	1131	823	546	637	194	1913	199	1381	3537	1868	6132	1681
BND-H-0319	2589	59	1066	1501	99	1315	157	68	186	117	21	2984	627	3197	158	1133	1145	1049
BND-H-0326	412	167	1021	146	365	2001	214	439	211	722	83	108	141	327	230	4587	2407	1046
BND-H-0327	3866	3895	2006	2441	511	3271	674	475	617	1097	100	2267	183	1701	262	1732	1425	5022
BND-H-0328	1980	190	368	750	100	529	59	251	136	97	18	1752	116	1896	56	849	489	626
BND-H-0329	2815	249	742	257	2281	4430	642	705	443	3399	226	224	224	3186	604	8178	4720	1820
BND-H-0334	3907	2240	2128	2566	438	3530	905	550	612	1064	86	2548	301	2160	1202	1864	2223	1190
BND-H-0338	1019	97	1076	1018	243	2394	757	150	301	184	148	4150	407	1589	813	2163	2853	122
BND-H-0341	4783	3159	2530	3126	481	3970	1135	710	594	974	145	3192	316	2244	2811	2120	5097	9301
BND-H-0345	5333	1051	3177	3825	910	5074	1320	939	802	1564	189	4086	69	3124	795	2761	2234	108
BND-H-0347	4136	361	1054	1341	542	2566	705	402	312	2158	77	219	3400	1363	6351	1022	6329	3365
BND-H-0350	2635	50	651	1331	238	939	78	19	299	164	28	2788	264	749	122	1442	725	822
BND-H-0352	3896	6256	2258	2664	295	4135	870	692	370	1195	65	1976	288	2190	1844	1471	3663	1200
BND-H-0354	3799	1097	2298	2634	648	3381	866	574	571	1405	102	2781	191	1819	2181	1822	4487	1672
BND-H-0355	1009	210	360	754	144	605	63	536	198	116	19	1655	201	903	51	847	408	469
BND-H-0356	1687	318	3885	7260	628	4432	553	506	460	922	79	241	191	946	18	3732	63	2867
BND-H-0358	4632	1037	2685	3164	571	3994	1023	708	623	1023	138	3196	452	2386	2818	2290	5730	56
BND-H-0360	22	63	1224	2380	283	2393	162	22	373	5201	30	5201	197	1842	120	3160	1847	2121
BND-H-0361	44	23	1193	1990	516	2596	267	42	414	5078	46	5076	276	2094	291	2385	2382	1273
BND-H-0362	3363	1539	1502	1100	156	4140	4395	538	569	495	1033	6360	93	2634	1753	4081	5149	1706
BND-H-0363	38	201	2232	3626	861	3108	538	69	797	5405	118	5405	1035	5212	372	3645	1791	2004
BND-H-0365	287	156	546	759	301	1055	164	143	107	802	15	971	439	431	1772	1173	3349	2057
BND-H-0369	63	556	2643	3967	873	3656	804	111	928	5893	148	5893	192	5386	478	3894	2285	2231
BND-H-0377	1901	1510	1388	1510	640	2011	595	401	488	849	101	1648	137	1243	1250	1178	51	2807
BND-H-0379	2117	439	1019	712	276	2623	3215	416	459	318	815	3456	109	1306	1411	2285	3486	1171
BND-H-0380	236	382	508	623	153	797	143	169	70	292	28	572	377	276	1316	783	2638	1219
BND-H-0381	2319	57	2371	1565	1286	2687	4767	1115	1236	368	1562	3066	163	639	13	3301	53	8612
BND-H-0382	20	65	1902	3214	925	2455	305	79	640	6868	60	6868	257	2815	394	3554	2473	1827
BND-H-0385	4478	276	5011	8640	1983	5368	848	0	760	2125	133	291	250	1988	24	5546	58	3198
BND-H-0392	3120	2448	2010	2284	380	2914	674	573	282	882	74	1886	383	1860	1388	1531	4767	4104
BND-H-0400	260	107	467	611	183	899	98	86	70	717	17	879	287	402	694	326	3094	1029
BND-H-0407	3922	208	1984	2395	382	3250	1003	568	624	641	113	2524	249	1598	1124	1908	2561	2723
BND-H-0409	3981	2056	2593	2880	581	3742	1820	1077	741	638	266	2654	298	1978	1970	2396	3715	9083
BND-H-0411	1203	154	1867	1766	852	6080	770	328	613	1422	159	2316	595	401	397	5657	3528	2454
BND-H-0422	2713	8911	2041	2153	1324	2557	2223	768	784	637	481	2091	218	1247	1256	2260	3535	1062
BND-H-0425	3527	728	1882	2166	198	2975	575	431	329	591	63	2444	149	1667	2079	1533	4807	1356
BND-H-0427	5140	1413	1930	2679	581	3352	563	402	505	1916	70	2405	118	2779	1665	1645	6131	51
BND-H-0428	2907	1116	1792	1982	1072	2570	1008	686	435	1338	164	1833	225	1668	2901	1399	4941	51
BND-H-0436	1127	168	1884	2582	1124	5365	526	228	435	2190	92	4070	101	251	197	4127	2464	3015
BND-H-0437	2609	394	1003	1407	124	1399	311	85	355	242	103	2710	115	2476	242	1110	1087	976
